# Assessing the diagnostic impact of blood transcriptome profiling in a pediatric cohort previously assessed by genome sequencing

**DOI:** 10.1101/2024.12.03.24317221

**Authors:** Huayun Hou, Kyoko E. Yuki, Gregory Costain, Anna Szuto, Sierra Barnes, Arun K. Ramani, Alper Celik, Michael Braga, Meagan Gloven-Brown, Dimitri J. Stavropoulos, Sarah Bowdin, Ronald D Cohn, Roberto Mendoza-Londono, Stephen W. Scherer, Michael Brudno, Christian R. Marshall, M. Stephen Meyn, Adam Shlien, James J. Dowling, Michael D. Wilson, Lianna Kyriakopoulou

## Abstract

Despite advances in diagnostic testing and genome sequencing, the majority of individuals with rare genetic disorders remain undiagnosed. As a complement to genome sequencing, transcriptional profiling can provide insight into the functional consequences of DNA variants on RNA transcript expression and structure. Here we assessed the utility of blood derived RNA-seq in a well-studied, but still mostly undiagnosed, cohort of individuals who enrolled in the SickKids Genome Clinic study. This cohort was established to benchmark the ability of genome sequencing technologies to diagnose genetic diseases and has been subjected to multiple analyses. We used RNA-seq to profile whole blood RNA expression from all probands for whom a blood sample was available (n=134). Our RNA-centric analysis included differential gene expression, alternative splicing, and allele specific expression. In one third of the diagnosed individuals (20/61), RNA-seq provided additional evidence supporting the pathogenicity of the variant found by prior DNA-based analyses. In 2/61 cases, RNA-seq changed the GS-derived genetic diagnosis (*EPG5* to *LZTR1* in an individual with a Noonan syndrome-like disorder) and discovered an additional relevant gene (*CEP120* in addition to *SON* in an individual with ZTTK syndrome). In ∼7% (5/73) of the undiagnosed participants, RNA-seq provided at least one plausible, potentially diagnostic candidate gene. This study illustrates the benefits and limitations of using whole-blood RNA profiling to support existing molecular diagnoses and reveal candidate molecular mechanisms underlying undiagnosed genetic disease.
