## Supplementary Table 1 for "Assessing the diagnostic impact of blood transcriptome profiling in a pediatric cohort previously assessed by genome sequencing"

### Sheet: Sheet 1
sample	study ID	RNA_concentration	Sex	Age_range	RIN	DV200	Total_reads	Pct_uniq_aligned	non_globin_reads	Pct_dup	Pct_exon	Pct_intron	Pct_intergenic	Ambiguous_aln	Median_5prime_to_3prime_bias	Pct_ribosomal_bases	Pct_MT_reads	Genes_detected_by_counts	TPM_0	TPM_1	TPM_10	TPM_50	Junction_detected	ERCC_TPM_SUM	ERCC_TPM_0	ERCC_TPM_1	ERCC_R2	SIRV_TPM_SUM	SIRV1	SIRV2	SIRV3	SIRV4	SIRV5	SIRV6	SIRV7
221442	5	57	M	16-20	6.8	73	121870010	103214347	6.345e+07	44.18	68.94	16.06	6.79	8.22	0.98	2.22	1.06	17571	22892	13233	6497	1817	197526	2680	67	34	0.91	3444	3.4	7.39	5.24	5.21	4.02	3.07	6.26
221468	8	63	M	11-15	7.7	80	98920839	83324346	5.71045e+07	44.63	74.97	13.36	4.19	7.49	1.02	1.18	1.54	17233	22915	12612	5654	1466	163492	2276	69	31	0.91	2696	3.16	7.34	6.03	5.21	4.38	2.84	9.23
221506	7	91	F	6-10	7.5	87	109954152	89110368	5.46973e+07	49.44	72.67	13.83	4.72	8.79	1.1	2.03	1.64	17608	23278	12434	5001	1030	167848	1180	63	26	0.92	1462	3.11	7.89	5.77	5.47	4.45	2.38	9.32
221888	9	84	F	0-5	7.9	79	120089388	96487649	5.52049e+07	49.92	72.38	14.27	4.85	8.5	0.96	1.61	1.54	17376	22391	12841	5875	1323	194176	2748	67	33	0.91	3309	3.52	6.43	5.31	5.3	4.19	3.14	7.3
222164	11	195	F	11-15	6.4	79	105551435	79203265	5.15274e+07	53.24	76.8	10.31	4.39	8.5	1.02	2.14	1.43	16299	21588	10556	3545	912	151869	603	56	22	0.94	1207	6.59	11.93	7.68	5.13	4.66	3.47	8.19
223829	13	93	M	0-5	7.2	82	107760191	90195020	5.72842e+07	42.65	68.56	16.24	6.72	8.49	0.98	3.06	2.57	17347	22647	13657	7060	2106	187238	4267	68	39	0.92	5647	3.04	6.71	5.17	5.12	3.97	2.68	7.12
223925	14	99	F	16-20	6.2	89	142778633	103389114	6.69168e+07	59.52	75.85	10.02	4.5	9.64	0.99	2.35	1.5	17632	22670	11118	3791	806	163717	889	65	23	0.92	1928	6.33	12.11	10.74	5.27	4.61	3.62	8.17
224279	4	64	F	6-10	7.6	86	108827140	84285397	4.45926e+07	55.74	74.57	12.33	4.22	8.88	0.98	1.4	1.22	16890	21918	12022	4583	909	182034	2270	65	32	0.92	2832	3.99	6.38	4.97	5.64	4.29	2.93	8.4
224955	1004	139	F	0-5	8.4	84	127483775	103339692	6.61479e+07	46.63	71.9	13.71	6.24	8.15	0.98	3.21	1.79	17222	22401	12948	6324	1637	197584	1409	63	26	0.88	2082	3.55	6.66	5.33	5.21	3.84	2.99	8.59
225211	1007	177	F	0-5	7.9	88	142117378	117352547	7.33441e+07	44.91	74.13	12.54	4.59	8.75	0.97	1.65	2.11	17508	22808	12866	6230	1640	204193	1213	64	25	0.9	1888	3.5	7.46	5.26	4.64	3.86	3.04	7.14
225229	1006	125	M	0-5	7.7	63	86714761	63031750	3.59744e+07	59.16	80.17	7.3	4.05	8.49	0.95	2.18	1.24	15655	20437	10616	3594	868	154176	1067	59	25	0.88	1622	4.15	5.67	5.21	5.21	4.17	3.3	8.53
225429	1008	48	M	0-5	9.2	71	112766471	95550472	6.1612e+07	40.78	71.21	14.72	5.43	8.64	0.98	2.03	1.29	17579	22996	13715	7387	2094	199588	2961	65	34	0.91	4751	3.41	7.16	5.15	5.36	3.86	3.23	8.19
225542	17	55	M	16-20	5.7	75	127612604	94834811	4.93705e+07	63.13	77.95	9.02	3.3	9.74	0.99	1.26	2.23	17056	21815	11373	3769	696	183381	2174	68	31	0.9	2603	4.25	5.61	5.03	5.52	4.13	2.54	9.01
225750	1013	137	M	0-5	8.8	70	102187655	83509211	5.47169e+07	42.41	71.09	13.71	6.85	8.36	0.95	3.96	2.01	17155	22501	13403	6992	1831	188023	1453	59	25	0.88	2167	3.03	7.16	5.28	5.25	4.04	3.16	7.61
225814	1009	36	M	6-10	9.1	66	90727525	79977031	54509093	30.34	69.08	18.38	5.49	7.04	1.07	1.95	1.25	17681	23579	13691	7013	1858	176164	1096	57	25	0.91	2408	6.23	12.44	8.16	5.36	4.56	3.58	8.09
225874	1014	25	F	0-5	8.1	76	111677247	92758377	5.64398e+07	40.23	67.81	16.81	6.61	8.78	1	3.31	1.35	17485	22885	13624	7195	1853	197870	1893	67	29	0.88	2913	3.12	6.73	5.12	5.01	3.69	2.93	8.26
226193	1018	72	F	6-10	9	79	132947446	110391260	7.02927e+07	49.6	70.32	14.29	6.9	8.49	1.01	3.19	1.26	17581	22485	13366	6864	1793	206052	7155	73	45	0.91	11628	3.32	6.9	5.12	5.16	4.02	3.19	6.77
226330	21	47	F		6.7	78	114876254	88694695	5.2769e+07	51.21	66.01	16.33	9.79	7.86	0.99	6.76	1.11	17195	22509	12929	5977	1268	187242	2437	67	31	0.9	2991	3.28	6.11	5.01	4.72	4.05	3.22	8.98
226332	1016	120	F	0-5	9.2	66	27205369	22169355	1.39898e+07	41.19	77.7	9.85	4.32	8.13	1.02	2.06	2.44	14642	20476	12049	4707	1079	114696	2487	58	31	0.93	4263	6.2	11.44	8.29	4.58	3.41	2.75	7.28
226336	19	50	M	0-5	2.4	70	107672245	89612054	5.32832e+07	44.32	70.5	15.55	5.31	8.64	0.99	2.06	1.66	17189	22504	13144	6541	1593	191731	2440	65	31	0.87	3175	3.41	6.54	5.11	5.58	4.03	3.57	7.37
226443	18	118	M	6-10	6.2	78	126734207	96612450	5.67066e+07	58.94	78.59	8.98	3.83	8.59	0.93	1.49	1.89	16551	21232	11178	4212	1057	175374	2716	69	34	0.93	3185	3.97	5.87	5.08	5.31	4.11	3.04	8.3
226635	20	69	M	11-15	8.1	83	105589095	87215451	5.40104e+07	45.46	72.43	13.71	5.29	8.56	1.04	2.12	1.47	16996	22179	12818	6102	1597	181653	2734	65	34	0.9	3214	3.37	6.67	5.04	5.33	3.73	2.66	5.77
226799	1019	277	M	0-5	6.4	58	117645122	60011854	2.37041e+07	84.08	84.56	2.54	2.91	9.99	0.95	2.38	1.09	14832	18889	6749	1220	276	131468	644	64	21	0.86	941	3.97	5.21	5.48	5.46	4.25	3.27	7.45
227146	23	89	M	6-10	6.2	76	119547948	85845838	4.52933e+07	65.45	78.76	7.87	3.45	9.92	0.99	1.46	1.86	16622	21279	10889	3456	705	171390	2017	74	30	0.9	2501	4.02	6.24	5.12	5.18	4.09	2.53	8.93
227498	1011	110	F	6-10	7.2	71	117543885	81208552	6.3923e+07	59.75	63.72	10.77	18.56	6.95	0.97	16.38	1.79	16804	22128	12633	5739	1541	173889	2536	65	32	0.91	3974	2.68	7.86	5.16	5.41	3.95	2.97	8.25
227585	25	135	M	11-15	6.9	80	149439501	110214331	5.60714e+07	64.81	78.72	9.14	3.09	9.05	1.01	1.02	1.35	16965	21451	10901	3569	734	187932	1436	63	26	0.91	1698	4.26	6.04	5.19	5.5	4.06	2.8	5.44
227625	1024	170	F	0-5	8.5	67	167606288	128121022	8.46854e+07	54.73	72.11	10.74	9.2	7.94	1	6.88	1.87	17804	22879	12613	5756	1286	206239	995	60	23	0.9	1472	2.89	7.07	5.22	5.19	3.76	2.8	8.15
227726	1021	259	M	0-5	5.7	63	138373926	58817565	1.92618e+07	91.43	88.68	0.88	2.22	8.22	0.86	1.98	1.05	14173	17627	4462	758	222	103455	697	67	21	0.91	977	4.78	5.01	5.59	5.54	4.3	2.34	6.54
227828	1000	77	M	0-5	8.7	77	103906158	85703582	5.95651e+07	47.9	69.13	13.61	8.95	8.31	1.01	5.48	1.26	17173	22365	13542	7309	2092	186656	6451	73	45	0.91	10325	3.31	7.49	5.16	5.55	4.18	2.7	8.72
227917	1026	36	M	0-5	7.7	66	87491804	73640529	5.05797e+07	38.65	69.98	15.71	7.13	7.19	1.09	3.92	1.05	17383	23244	13159	6285	1481	166505	1515	62	26	0.91	3505	6.15	12.43	9.55	5.62	4.66	3.64	8.11
228323	1028	80	M	0-5	8.4	74	110169278	88368213	5.91039e+07	56.63	76.87	8.84	5.89	8.4	0.95	3.15	3.67	16830	21480	12375	5583	1481	180081	4681	72	43	0.91	7507	3.81	6.64	5.23	5.38	4.1	3.19	7.98
228458	27	65	M	11-15	6.6	76	66331378	46765049	2.8777e+07	59.25	78.81	8.62	3.21	9.36	1.02	1.39	2.43	15629	21053	10332	3217	718	128018	1187	60	25	0.91	2683	6.35	12.51	9.13	5.54	4.73	3.7	7.75
228502	1029	84	F	6-10	8.8	64	20554916	15786940	9.33205e+06	44.12	77.75	10.61	4.14	7.5	0.99	1.74	1.76	13655	19180	11309	3878	862	103926	1573	50	30	0.92	2676	6.23	10.4	7.61	4.74	3.47	2.75	8.06
228504	38	43	F	11-15	7.3	77	137780044	100953627	5.56659e+07	66.19	77.64	9.3	3.56	9.51	1.07	1.62	1.92	17233	21678	11295	3681	684	188675	1947	67	29	0.9	2305	4.05	5.94	5.07	5.54	4.02	2.42	8.74
228631	1038	78	M	0-5	9.5	72	106018506	90288538	5.72234e+07	37.75	70.05	15.79	5.32	8.85	1.04	1.66	0.95	17341	22681	13852	7811	2315	198565	3691	67	33	0.89	5802	3.35	7.33	5.11	5.44	4.1	2.7	8.22
228763	1034	166	F	0-5	9.5	70	25246119	22513840	1.61395e+07	18.39	71.75	16.03	4.83	7.4	1.02	1.69	2.99	14966	21100	13900	7620	2263	123961	1197	47	22	0.86	1865	5.45	10.99	8.52	3.61	3.42	2.16	8.45
228810	1036	138	M	0-5	9.4	69	130035207	104407536	6.45283e+07	45.88	72.31	13.59	5.37	8.73	0.94	2	2.28	17237	22264	13075	6425	1727	198536	3452	67	38	0.9	5399	3.41	7.19	5.09	5.21	4.02	2.76	5.94
228816	1035	77	M	6-10	9.5	78	101349257	85247349	5.58627e+07	66.91	74.41	12.14	5.38	8.07	0.78	1.77	1.47	17081	21178	12873	6116	1608	181146	7478	70	43	0.85	11734	4.35	6.92	5.7	5.61	4.94	2.76	9.39
229121	68	73	F	11-15	6.4	81	173681276	135037643	7.77491e+07	64.92	78.3	9.39	3.81	8.5	0.88	1.73	1.38	16819	21093	10648	3835	960	186516	2183	67	31	0.92	2613	4.08	5.92	5.26	5.54	4.62	2.6	8.77
229338	1027	139	F	0-5	9.3	73	28127336	19990022	9.73765e+06	59.15	80.91	7.93	2.87	8.29	1.04	1.13	1.71	14374	20232	10794	2708	446	109422	626	52	22	0.83	1040	6.19	9.56	5.75	5.37	3.63	2.5	7.71
229413	1030	121	M	0-5	9.2	69	168317331	124133133	6.68535e+07	61.55	77.67	9.37	3.29	9.67	0.98	1.3	1.46	17576	22138	11547	3976	788	204233	819	62	23	0.9	1223	3.95	5.88	5.13	5.25	4.17	3.76	8.65
229425	1031	87	F	16-20	9.6	79	143317852	112949151	6.88093e+07	52.41	71.19	13.35	6.85	8.61	0.96	3.76	1.73	17454	22516	12782	5848	1443	203717	3018	67	35	0.9	4854	3.34	7	5.18	5.25	4.03	2.57	8.41
229544	1039	50	M	11-15	9.1	64	131790773	109904086	7.12966e+07	45.4	74.46	12.34	4.78	8.41	0.96	1.75	1.57	17453	22705	13132	6618	1798	203604	2263	69	31	0.88	3801	3.46	7.19	5.11	5.7	3.95	3.12	8.1
229856	1040	77	M	6-10	9.5	79	145269539	113429548	7.1456e+07	55.37	75.63	10.19	4.83	9.35	0.95	2.27	2.02	17385	22126	12410	5490	1402	202892	2702	72	32	0.9	4375	3.55	6.54	5.19	5.4	4.08	2.6	7.83
229887	1044	144	M	0-5	8.7	83	109359388	81627068	4.88621e+07	58.03	78.1	8.94	4.08	8.88	0.97	1.77	2.06	16776	21596	11967	4779	1022	182100	1986	64	29	0.9	3283	3.8	6.57	5.27	5.57	3.99	2.62	7.01
229932	1041	96	F	6-10	8.4	83	68347057	56093580	3.41173e+07	40.17	72.54	13.46	5.53	8.47	0.97	2.45	1.74	16166	21487	12876	6160	1449	164631	2386	57	32	0.88	3941	3.66	6.55	4.97	5.13	3.76	2.8	5.91
230152	1042	110	M	11-15	9	86	109248564	92387788	6.24882e+07	46.92	74.82	12.09	4.73	8.35	1.01	1.56	1.59	17133	21967	13055	6525	1646	194182	3116	62	33	0.87	4943	3.72	7.5	5.12	5.35	3.96	2.35	6.61
230269	1049	68	F	11-15	8.9	86	125248226	104790171	6.50285e+07	55.86	70.48	15.69	5.39	8.45	0.95	1.27	1.44	17295	21836	13067	6367	1704	203024	5354	71	41	0.88	8960	3.46	7.91	5.29	5.32	4.03	2.45	8.65
230373	1046	66	M	0-5	2.5	65	80744369	38352752	3.93084e+07	89.63	55.89	8.58	31.28	4.24	0.14	28.35	1.04	14247	17825	9400	2670	659	86311	22952	73	50	0.89	36848	2.97	8.82	4.58	5.75	3.87	2.24	7.6
230503	1048	148	M	0-5	8.8	78	104653094	75471377	3.87481e+07	65.48	79.41	7.52	3.41	9.66	1.02	1.62	0.89	16633	21399	11107	3188	595	173373	917	60	23	0.91	1347	3.63	6.92	5.29	5.19	4.58	2.33	8.49
230577	1051	56	F	6-10	2.4	60	43981475	27687681	1.35945e+07	91.51	70.49	4.71	18.67	6.14	0.27	4.37	1.82	13824	15334	9570	2861	729	75225	63232	75	58	0.89	98878	3.59	7.41	4.93	5.49	3.83	2.08	6.79
230982	1053	101	F	0-5	9	81	139113637	107626979	6.86794e+07	61.08	74.58	11.51	5.84	8.06	0.95	3.22	1.42	17458	22014	12540	5637	1180	203373	1903	62	30	0.89	2852	3.68	6.71	5.16	5.35	4.07	2.26	7.7
231009	1055	72	F	0-5	9.4	88	132195187	116355759	7.36449e+07	38.42	62.88	21.11	7.6	8.41	0.95	2.35	0.76	18195	27259	14485	8630	2717	216189	2682	64	32	0.91	4156	3.3	7.98	5.23	5.4	4.25	2.42	8.11
231070	1056	90	M	0-5	9.3	84	132115811	114357728	6.95965e+07	41.75	66.15	19.46	5.81	8.58	0.98	1.49	0.72	17839	23816	13936	7867	2120	214026	2620	64	30	0.87	4076	3.3	7.47	5.18	5.3	4.39	2.86	8.69
231183	1058	76	M	0-5	8.9	86	101045801	80511351	5.01035e+07	54.9	75.6	10.83	4.64	8.93	0.92	0.99	2.32	16851	21682	12626	5847	1357	183786	8531	77	45	0.93	10397	3.9	6.64	5.15	5.55	4.19	2.93	8.18
231201	1060	37	M	6-10	7.3	82	144437808	115012811	6.88766e+07	54.85	75.88	11.32	4.08	8.73	1.01	1.33	1.42	17432	22255	12363	5390	1273	205555	2548	67	33	0.93	3544	3.75	6.24	5.23	5.76	4.19	2.67	8.86
231205	1059	71	M	0-5	8.5	77	102556807	78275107	4.47579e+07	53.2	75.82	11.15	4.18	8.85	0.93	1.25	1.97	16755	21744	12230	4916	1055	180270	3138	71	36	0.91	4019	4.16	6.69	5.17	5.78	4.24	2.72	8.45
231283	1061	111	F	0-5	8.8	81	35397885	27487826	1.63252e+07	48.46	78.23	9.54	3.67	8.56	0.95	1.64	1.9	15227	21497	12088	4424	826	123963	1278	57	26	0.88	2445	6.36	10.24	6.6	5.82	4.13	2.63	8.15
231341	1062	63	M	0-5	9.1	86	132358761	103804349	6.35245e+07	55.87	75.95	10.07	4.49	9.49	0.97	2.2	1.67	17100	21947	11994	4954	1172	190928	1605	66	28	0.9	2487	3.75	6.21	5.3	5.36	4.37	2.99	8.83
231496	1063	416	F	0-5	9.7	98	150353464	128281786	8.00089e+07	40.05	67.46	17.49	6.25	8.8	1.01	2.28	0.97	17858	23339	13722	7472	2262	217971	1233	60	26	0.9	1729	3.25	7.26	5.31	4.82	3.87	2.99	8.92
231541	39	111	M	6-10	7.5	77	133355746	99730230	5.43791e+07	60.66	75.97	11.09	3.62	9.32	0.98	1.14	1.22	17149	21824	11530	4067	810	191269	1449	65	26	0.89	1689	3.76	6.43	5.25	5.61	4.55	2.39	6.51
231636	40	41	M	11-15	7.5	78	20335150	16960285	1.03808e+07	34.13	73.75	14.08	4.35	7.83	1.01	1.53	2.35	14355	20361	12696	5422	1111	114077	1508	52	26	0.85	3070	6.22	11.58	7.31	5.63	4.01	2.66	7.62
231798	1064	256	M	0-5	3.8	92	134188952	69553190	2.51362e+07	87.59	83.66	1.84	4.05	10.45	1.01	3.77	0.76	14662	18578	6045	992	240	126529	389	59	19	0.83	518	4.48	4.35	5.62	5.25	4.66	2.56	5.62
231907	35	99	F	0-5	3.7	72	129965081	85065076	3.81118e+07	76.35	79.34	7.67	3.23	9.75	0.71	2.17	2.03	14662	18712	6904	1910	549	121671	2022	70	28	0.92	2294	4.59	5.92	4.97	5.38	4.04	2.5	8.07
231983	1065	76	F	0-5	7.6	69	98239931	73373335	3.76366e+07	62.55	77.26	8.37	4.55	9.82	1.03	2.89	1.3	16505	21601	11413	3658	674	169851	1208	63	26	0.89	1811	4.49	5.99	5.36	5.17	4.24	3.28	8.66
232070	42	86	F	6-10	7.6	72	105808192	83597854	4.27092e+07	53.55	68.09	17.17	5.9	8.84	0.99	2.91	1.85	17021	22329	12433	5037	1021	177352	2222	63	28	0.87	2917	3.72	6.02	5.29	6.27	4.65	3.11	9.67
232098	1066	84	M	16-20	9.1	87	116271524	96919816	6.4047e+07	47.46	76.85	10.55	4.22	8.38	0.99	1.63	1.72	17075	22019	12742	6166	1586	192917	1993	64	28	0.9	3078	3.68	6.65	5.31	5.26	4.28	3.12	8.58
232344	1067	524	M	0-5	7.8	71	119156866	77526522	3.52422e+07	73.5	79.63	6.11	3.81	10.45	0.95	2.48	0.92	16011	20513	9661	2230	417	163382	690	63	20	0.86	1000	3.95	6.7	5.26	5.46	3.97	3.58	8.86
232351	1068	502	F	0-5	6.8	78	126626410	60672123	2.10976e+07	87.3	87.49	1.59	1.64	9.28	1.16	1.42	0.63	14516	18722	6181	1132	268	136387	125	43	10	0.84	141	3.8	4.45	6.65	5.82	4.05	2.96	8.32
232377	43	51	M	16-20	8.4	78	55579044	45594919	2.99418e+07	40.31	76.18	12.31	3.72	7.8	1.06	1.13	2.16	15896	21652	12110	4971	1142	140624	1043	59	25	0.9	2488	6.06	11.45	11.53	5.57	4.41	2.67	8.7
232421	1070	87	F	16-20	8.3	80	34888213	27718340	1.65159e+07	42.44	74.36	12.55	4.83	8.26	1	1.65	2.02	14860	20871	11874	4490	995	121027	3610	64	35	0.92	7265	5.98	11.3	8.2	5.4	3.67	2.66	7.75
232497	1072	119	F	0-5	7.1	75	122842795	85637696	4.89139e+07	67.63	81.58	5.67	3.81	8.94	0.88	1.82	2.03	16108	20433	10467	3455	855	160035	3114	73	36	0.91	4069	4.12	6.07	5.15	5.54	4.26	2.65	7.85
232567	1073	77	F	6-10	7.6	79	109641924	76611747	4.39641e+07	64.94	79.01	7.3	4.72	8.98	0.95	2.39	1.79	16300	21074	10938	3682	800	167870	4184	76	39	0.93	4869	4.44	6.13	5.06	5.37	4.17	2.61	6.56
232663	1071	56	M	6-10	7.7	81	112054517	82561381	4.74038e+07	71.54	78.97	6.5	5.03	9.49	0.96	1.63	1.37	16486	20788	11222	4001	904	168436	11483	80	47	0.93	13422	4.11	6.25	5.06	5.3	3.95	2.48	6.59
233079	46	123	F	11-15	8.1	84	98602576	83664074	5.63325e+07	39.58	72.45	15	4.8	7.75	1.06	1.65	1.17	17366	22966	12741	5626	1394	168109	989	57	25	0.9	2057	6.59	12.5	7.05	4.95	4.84	3.45	8.33
233379	1076	64	F	0-5	8.7	77	106980086	85998631	5.04235e+07	49.46	73.71	12.99	4.9	8.4	0.99	1.59	1.19	17002	22082	12730	5825	1347	185705	3905	73	36	0.91	4875	4.16	6.83	5.13	5.48	4.19	2.97	8.79
233496	1022	93	F	11-15	8	84	108678400	74212673	3.81491e+07	69.96	79.25	6.6	3.71	10.44	0.98	1.71	1.26	15946	20475	9937	2782	596	160158	3407	72	36	0.92	4211	4.59	5.54	5.11	5.6	4.21	2.61	7.33
233670	1078	68	M	16-20	6.4	83	33788671	21335785	1.12332e+07	66.75	82.09	6.04	4.09	7.78	0.82	1.84	1.81	14102	19849	9980	2594	525	97114	4014	66	37	0.93	8257	6.25	10.36	7.41	5.96	3.77	2.71	7.76
233677	1079	74	M	11-15	6.6	82	115761021	87599918	5.8666e+07	60.96	79.25	7.38	5.48	7.89	0.87	2.59	2.53	16465	20939	11513	4679	1263	170284	8180	76	45	0.94	9681	3.81	6.7	5.02	5.28	3.9	2.81	8.17
233782	48	73	F	16-20	7.7	87	133307161	106336830	5.93044e+07	53.31	72.62	14.44	4.53	8.41	1.02	1.77	1.78	17269	22264	12125	4859	1132	190716	1945	68	26	0.89	2491	3.36	6.22	5.38	6.62	4.63	3.26	9.85
233849	49	120	F	6-10	8.3	86	144570924	116970114	6.77504e+07	54.63	73.41	13.33	4.44	8.82	1	1.44	1.28	17194	21807	12060	5088	1236	199404	2781	74	34	0.89	3230	3.86	7.07	5.22	5.33	4.16	2.29	8.36
233857	1080	112	M	0-5	7	79	76667582	54832117	3.32405e+07	65.59	79.01	6.92	6.12	7.95	0.94	2.75	2.79	15762	20219	11382	4123	935	147675	11246	78	45	0.92	13387	4.17	6.04	4.87	5.38	3.93	2.66	7.93
234098	1074	66	M	11-15	7.2	74	137152478	97928950	5.85391e+07	69.11	78.78	7.4	4.35	9.47	0.95	1.65	2.03	16957	21198	11298	3992	864	187491	6453	79	43	0.93	8131	4.35	6.54	5.03	5.51	4.13	2.7	6.76
234135	1082	94	M	0-5	6.3	73	114318268	81979116	4.82913e+07	65.45	79.89	6.94	4.07	9.09	0.89	1.59	1.88	16413	20953	10985	3809	883	168353	4447	75	41	0.93	5179	4.13	6.34	5.03	5.34	3.79	2.79	8.74
234141	1081	169	M	0-5	5	71	102024917	65070260	3.56473e+07	71.07	80.65	5.15	3.82	10.37	0.77	2.15	1.5	15930	20427	10192	2970	644	148094	2536	71	33	0.93	2875	4.11	5.5	5.13	5.6	3.91	2.74	7.76
234307	1097	99	M	0-5	5.7	77	106265123	71194146	4.52281e+07	71.9	77.35	5.86	8.06	8.72	0.79	5.8	2.39	16010	20421	10524	3426	840	151949	8440	76	46	0.93	10226	4.2	6.53	5.01	5.37	4.08	2.91	8.22
234433	1090	80	F	11-15	6.1	76	102844186	69732927	3.83934e+07	73.52	76.97	8.02	6.2	8.81	0.77	2.77	1.71	16267	20597	10698	3441	759	155167	10817	78	48	0.94	13212	4.14	6.28	5.02	5.65	4.04	2.72	7.31
234527	1084	171	F	0-5	4.6	76	122964242	64094875	2.98078e+07	83.2	83.61	3.61	3.46	9.31	0.71	2.21	1.4	15436	19510	8014	1597	333	133581	2722	69	35	0.92	3287	4.68	5.74	5.19	5.84	4.12	2.91	7.3
234737	1001	58	M	6-10	5.6	66	117300642	65180959	2.84872e+07	84.4	82.68	3.31	3.23	10.78	0.81	1.58	1.21	15304	19132	7645	1593	378	135536	4892	76	41	0.91	5789	4.61	5.56	5.18	5.69	4.25	2.83	6.48
234742	1088	133	F	0-5	2.5	93	140001369	105950929	6.90168e+07	81.02	77.64	8.5	4.72	9.14	1.06	2.1	1.48	17580	21495	11482	4080	878	173242	4584	70	39	0.92	5717	4.16	7.46	9.22	5.74	4.26	2.32	8.77
234962	1089	156	M	0-5		76	95323422	69840734	4.90001e+07	55.16	73.45	11.11	7.79	7.65	1.04	5.7	1.59	17097	22839	11784	4146	868	156624	871	65	23	0.9	2400	6.3	11.92	9.66	5.55	4.92	3.29	8.16
235011	1085	138	M	6-10	3.2	87	135647543	110619403	7.70848e+07	69.97	74.42	12.31	5.77	7.49	0.99	2.49	1.63	17699	22258	12266	5119	1273	180922	2580	66	31	0.89	4361	3.82	8.41	8.74	6.2	4.57	2.44	9.11
235121	1083	170	F	0-5	4.6	77	134889571	108937782	7.2197e+07	59.88	76.44	10.45	4.8	8.3	0.96	1.85	2.19	17231	21803	12243	5236	1302	200936	2981	71	36	0.93	4209	3.92	7.09	5.08	5.88	4.45	2.42	8.81
235383	1091	104	M	0-5	4.1	94	131797476	114441733	7.2035e+07	53.42	69.25	16.71	5.48	8.56	0.93	1.34	1.2	17624	22384	13300	6612	1851	209648	3098	64	38	0.87	5481	4.34	7.64	5.16	6.18	4.41	3	8.6
235652	1093	96	F	0-5	2.6	0	92136851	79924124	5.86257e+07	40.88	74.77	13.19	5.16	6.88	1.07	1.69	1.63	17266	22942	13120	6543	1733	168598	2585	66	33	0.93	8137	6.17	13.27	9.75	6.41	5.14	3.48	8.28
235857	1094	132	F	6-10	2.8	99	102781763	84809281	5.6628e+07	54.17	75.13	11.53	5.2	8.15	0.91	1.69	1.91	16752	21456	12688	5948	1609	183035	4869	66	38	0.91	7466	3.93	7.05	5.08	5.98	4.14	2.25	8.52
235956	1096	165	M	6-10	2.6	98	139658143	102480368	6.10196e+07	69.46	79.15	8.16	4.24	8.45	0.94	1.92	2.1	17089	21246	11178	3747	782	187779	2009	66	31	0.87	3098	4.53	7.03	5.12	6.18	4.5	2.57	9.01
236356	54	44	F	0-5	8.9	75	124595685	107491542	7.09465e+07	43.4	70.89	15.81	5.01	8.29	1	1.55	1.28	17485	22569	13540	7381	2104	202841	3422	69	35	0.91	4425	3.79	6.77	5.25	5.7	4.48	2.48	8.74
236452	1086	198	M	0-5	7.6	79	95007414	52643506	1.85434e+07	84.61	85.31	2.38	2.62	9.69	0.94	2.08	1.02	13381	17154	5574	1143	283	108403	960	65	23	0.89	992	4.9	5.91	5.17	5.47	4.18	1.97	8.7
236521	66	74	M	0-5	7.6	81	137471213	111947313	7.33364e+07	55.57	76.89	10.82	4.06	8.23	0.97	1.33	2.24	17205	21734	12354	5633	1410	197862	2913	70	36	0.9	3525	3.87	6.29	5.36	5.56	4.2	2.65	8.68
236615	5	60	F	6-10	7.2	78	144801131	98200448	4.07261e+07	76.48	81.86	5.6	2.27	10.26	1.04	1	1.5	16493	20752	9717	2147	376	168428	1597	70	26	0.91	2004	4.29	5.37	5.01	5.57	4.16	3.16	8.78
236709	1092	105	M	0-5	9.7	88	113334108	94492539	6.08044e+07	41.92	72.44	13.43	5.53	8.6	0.94	2.26	1.55	17164	22326	13313	7081	1879	193648	2173	62	32	0.9	2532	3.04	6.44	5.13	5.02	4.16	2.29	8.77
237080	1100	127	M	6-10	8.6	88	131492253	102829552	7.28146e+07	69.57	74.38	11.38	6.45	7.79	1	3.6	2.08	17515	22250	12015	4732	1135	171904	3415	71	35	0.92	4654	3.48	7.43	8.29	5.89	4.28	2.3	8.89
237373	1103	138	F	0-5	9	82	126425770	99086855	6.90681e+07	53.96	73.38	12.23	5.86	8.54	1.05	2.73	2.4	17820	23517	12479	5280	1248	175626	4397	73	40	0.93	5404	3.59	7.64	7.87	5.85	4.2	2.56	8.88
237438	59	82	F	0-5	8.8	83	103322175	95192698	7.19646e+07	26.71	71.69	16.57	5.55	6.19	1.05	1.39	1.21	17519	23223	13974	7829	2642	179923	2189	62	31	0.9	4904	5.97	13.22	8.49	5.72	4.88	3.5	8.1
237549	1102	42	M	6-10	8.8	86	93691963	72927838	4.93573e+07	47.92	75.33	11.68	5.31	7.68	1.06	2.81	1.55	17192	22752	12363	4983	1036	166111	1409	64	27	0.9	3179	6.19	11.56	10.42	5.15	4.64	3.59	8.1
238009	1105	110	F	11-15	8.3	87	140111777	93175081	5.51123e+07	74.3	79.97	5.82	3.83	10.37	1.07	1.81	2.44	16928	21598	10149	2777	594	154561	4348	84	38	0.94	5377	4.09	6.23	7.2	5.77	4.17	2.59	8.87
238269	63	65	M	0-5	6	71	93049635	69242026	4.8672e+07	57.69	78.08	8.28	4.02	9.62	0.86	1.46	2.8	16641	21907	11263	4119	994	143246	3285	70	35	0.92	7654	6.17	12.3	9.02	5.7	4.68	3.61	8.11
238275	1106	70	M	6-10	8.1	85	125381317	98851506	6.99798e+07	58.34	79.05	8.57	4.43	7.95	1.01	1.65	1.85	17257	22327	11652	4610	1159	164242	4690	81	40	0.94	6238	3.44	7.3	6.72	5.84	4.17	2.74	9.08
238547	64	71	M	0-5	7.3	76	90824447	55745333	3.15501e+07	76.33	82.16	4.59	3.07	10.18	1.01	1.49	3.03	15856	20342	9335	2202	456	128427	2319	73	32	0.92	5236	6.65	11.38	9.77	5.76	4.79	3.64	7.99
238747	41	100	M	0-5	6.3	72	116359769	82004578	4.25988e+07	65.47	78.57	8.43	3.53	9.47	0.98	1.15	2.21	16825	21483	11383	3593	607	176403	2814	69	35	0.93	3599	4.01	5.66	4.98	5.5	3.95	3.1	8.71
238898	1112	108	M	0-5	9.2	83	118019225	90071800	6.20414e+07	57.78	75.22	10.14	5.85	8.8	1.08	2.93	1.34	17666	23173	12425	5048	1036	172335	4161	79	40	0.93	5024	3.6	7.02	7.19	5.92	4.27	2.58	9.15
239099	1113	42	U		2.4	63	59210159	31581963	2.3838e+07	88.6	62.39	12.56	21.14	3.91	0.08	17.79	0.75	14318	17958	9142	2172	479	56018	16854	70	50	0.94	20503	3.22	8.05	6.2	5.67	4.16	2.08	8.94
239505	67	61	M	6-10	5.3	73	191791396	138769060	8.61674e+07	86.65	80.25	7.39	4.15	8.21	0.77	1.22	2.42	17585	20245	10849	3463	708	204199	6535	74	43	0.92	8876	4.33	6.4	5.02	5.71	4.22	2.49	8.66
239569	1107	98	F	0-5	8.4	81	124666042	92235017	6.07714e+07	63.43	78.33	8.07	3.96	9.64	1.03	1.63	1.83	17509	22657	11657	4066	856	168655	3005	71	36	0.93	3841	4.03	6.75	6.7	5.84	4.31	2.63	8.97
239608	69	80	M	6-10	5.9	81	138187116	111923818	8.4883e+07	67.12	71.96	10.15	10.45	7.44	0.87	7.12	1.42	17370	21493	12487	5858	1582	206915	12003	76	48	0.94	14914	3.94	7.76	5.37	5.65	4.34	2.7	8.86
239728	70	45	M	0-5	8	77	145953485	127735374	8.66458e+07	59.86	72.62	14.02	4.98	8.38	0.88	1.17	1.66	17850	22174	13381	7099	1854	226325	5335	70	41	0.92	7145	4.08	7.75	5.18	5.93	4.23	2.64	9.22
239758	1115	49	F		9.3	80	141305462	110657217	8.802e+07	63.21	71.78	11.24	10.33	6.65	1.07	8.25	1.5	18001	22986	12826	5990	1382	187782	2148	63	29	0.93	2596	3.6	7.61	8.01	5.55	4.2	2.82	8.93
239988	1110	72	F	6-10	6.6	81	105154122	84312873	6.40644e+07	78.99	76.62	9.65	7.37	6.36	0.81	4.2	2.69	16961	20698	12082	5068	1299	155922	8790	71	47	0.93	11160	3.56	8.13	7.4	5.88	4.54	2.31	9.18
240018	1101	85	M	11-15	7.6	88	163313810	116760733	7.34004e+07	80.06	76.25	8.9	5.2	9.66	0.97	2.9	0.98	17530	21485	10517	3265	781	166683	2771	69	32	0.93	3324	3.61	6.98	9.57	5.68	4.38	2.04	9.28
240364	72	49	F	11-15	6.6	69	130887370	96830577	5.95346e+07	79.76	79.05	7.35	4.67	8.93	0.85	2.14	2.15	16738	20104	10661	3463	771	186750	5892	70	41	0.91	7501	4.7	7.01	5.22	5.85	4.33	2.72	8.91
240909	71	30	M	11-15	5.8	44	121898660	65944919	4.4005e+07	91.97	75.88	3.31	13.36	7.45	0.84	11.73	2.07	15445	18320	7935	1689	384	137698	8582	75	45	0.91	10666	4.48	6.31	5.06	5.84	4.46	2.22	8.79
241445	74	43	M	6-10	7.1	82	92322948	80446050	5.22811e+07	48.27	72.2	14.94	4.77	8.08	0.9	1.1	1.12	17005	21836	13058	6548	1566	194514	3150	69	35	0.89	4237	4.02	6.82	5.36	5.8	4.3	2.33	9.37
243171	75	30	M	0-5	6.5	75	163047488	144896690	9.33351e+07	54.01	69.12	17.4	5.26	8.23	0.91	1.28	1.59	18383	22988	13615	7290	1816	235638	3928	70	37	0.92	5338	3.57	6.73	5.07	5.13	3.97	2.51	8.54
245142	80	103	F	0-5	6.5	77	138328123	109794839	7.5714e+07	51.54	72.07	13.29	6.4	8.24	1.04	3.57	2.46	18088	23646	12617	5451	1290	178557	2781	69	34	0.93	3610	3.41	8.16	7.38	5.89	4.49	2.78	8.79
245438	81	61	F	16-20	7.3	83	97365434	80113306	5.4528e+07	46.02	72.68	14.8	5.4	7.11	0.99	2.06	1.76	17309	22936	12836	5891	1440	161581	2709	69	33	0.91	3377	3.8	7.03	6.9	5.74	4.25	2.23	8.47
247815	82	87	F	11-15	4.6	76	126878244	90742073	4.85907e+07	66.33	81.69	6.66	2.67	8.98	0.99	1.38	2.3	16399	20825	10341	3208	707	171038	703	58	22	0.88	1068	3.83	6.99	5.35	5.48	4.12	2.71	8.08
250205	86	49	F	6-10	7.2	75	82087095	70802527	4.9907e+07	36.27	72.42	15.07	5.09	7.42	1.03	1.87	1.36	17220	22915	13118	6338	1541	163195	1392	58	26	0.94	3251	6.04	12.65	8.68	5.48	4.8	3.55	8.1
250316	87	76	M	11-15	5.5	82	135804951	112723736	7.96257e+07	77.99	77.31	7.89	6.58	8.22	0.81	2.25	1.86	16878	20231	11640	4940	1324	194302	15323	79	50	0.91	24959	4.11	7.48	5.18	5.66	4.03	2.64	6.01
251470	83	53	F	11-15	7.9	79	109584145	83357596	5.26552e+07	63.14	77.87	8.45	4.76	8.93	0.94	1.5	2.16	16681	21187	12002	5052	1236	181445	8145	78	46	0.92	13211	3.77	6.54	5.19	5.45	4.08	2.9	6.74
251853	91	79	F	6-10	6.6	63	113193917	63551362	2.89765e+07	81.79	83.85	2.99	2.73	10.44	0.98	1.63	1.98	15614	19553	8200	1734	349	143330	2145	69	29	0.91	3375	4.84	5.65	5.37	5.64	4.34	2.72	6.74
251868	102	35	M	16-20	3.4	73	123519313	83744039	4.77348e+07	83.79	79.46	4.59	8.53	7.42	0.41	3.76	1.64	16035	21037	9032	2707	752	121675	15373	82	48	0.95	24234	3.52	6.65	4.94	5.32	3.66	2.7	6.39
264219	109	90	M	6-10	7.5	79	115013724	88772826	5.28769e+07	54.82	76.44	9.99	4.63	8.94	1	1.91	1.47	16635	21494	11962	4908	1131	181124	3752	71	38	0.91	5921	3.69	6.25	5.17	5.12	3.91	2.7	7.7
269256	112	131	M	0-5	8.3	85	133128305	106261621	7.01093e+07	53.62	72.6	11.4	7.62	8.39	0.98	5.14	2.31	17355	22230	12601	5743	1442	190928	1839	65	27	0.9	2859	3.12	6.57	5.12	5.16	3.91	3.34	7.47
